# Development of an extraction-free LAMP method for the generic detection of Orthopoxvirus and for the specific detection of Mpox virus

**DOI:** 10.1101/2023.06.21.23291715

**Authors:** Zhiru Li, Amit Sinha, Yinhua Zhang, Nathan Tanner, Hui-Ting Cheng, Prem Premsrirut, Clotilde K. S. Carlow

**Affiliations:** New England Biolabs, Ipswich, Massachusetts, 01938, USA; Mirimus Inc. Brooklyn, New York, 11226, USA

**Keywords:** Orthopoxvirus, Monkeypox, Mpox virus, LAMP, Extraction free

## Abstract

Mpox is a neglected zoonotic disease endemic in West and Central Africa. The 2022 Mpox outbreak with more than 18,000 cases worldwide generated great concern about future outbreaks and highlighted the need for a simple and rapid diagnostic test. The Mpox virus, MPXV, is a member of the Orthopoxvirus genus that also contains other pathogenic viruses including variola virus, vaccinia virus, camelpox virus, and cowpox virus. Phylogenomic analysis of all available Orthopoxvirus genomes identified 10 distinct phylogroups, with isolates from infected humans distributed across various phylogroups interspersed with isolates from animal sources, indicating the zoonotic potential of these viruses. In this study, we developed a simple and sensitive colorimetric pan-Orthopoxvirus LAMP assay for broader Orthopoxvirus detection. We also developed an MPXV-specific probe that differentiates MPXV from other Orthopoxviruses on the N1R gene which differs by only a few nucleotides. In addition, we described an extraction-free protocol for use directly with swab eluates in LAMP assays, thereby eliminating the time and resources needed to extract DNA from the sample. Our direct LAMP assays are well-suited for low-resource settings and provide a valuable tool for rapid and scalable diagnosis and surveillance of Orthopoxviruses and MPXV.
