## Supplementary material for "Development of an extraction-free LAMP method for the generic detection of Orthopoxvirus and for the specific detection of Mpox virus": S1 Table.xlsx

### Sheet: Sheet1
S1 Table. List of genome assemblies for all OPXV available as on May 18th 2022.
Alphabetical_order	Virus_shortName_in_tree	Genbank Accession	Genbank Filename	Genbank AssemblyName	OPXV_Phylogroup_assignment	Isolated_from_Source	Geographical_location	Year_Isolated	Reference_publication	Pubmed_ID	Genbank Description
1	Abatino_01	MH816996.1	GCA_006452235.1_ASM645223v1_genomic.fna	ASM645223v1	OPXV-PG-02	Tonkean_Macaque	Italy	2015	Gruber_2018		Orthopoxvirus Abatino, complete genome
2	Akhmeta_01	MH607142.1	GCA_006452075.1_ASM645207v1_genomic.fna	ASM645207v1	OPXV-PG-01	Human	Georgia	2013	Gao_2018		Akhmeta virus isolate Akhmeta_2013-85, complete genome
3	Akhmeta_02	MH607141.1	GCA_006452035.1_ASM645203v1_genomic.fna	ASM645203v1	OPXV-PG-01	Human	Georgia	2013	Gao_2018		Akhmeta virus isolate Akhmeta_2013-88, complete genome
4	Akhmeta_03	MH607143.1	GCA_006452095.1_ASM645209v1_genomic.fna	ASM645209v1	OPXV-PG-01	Human	Georgia	2013	Gao_2018		Akhmeta virus isolate Vani_2010, complete genome
5	Akhmeta_04	MN244297.1	GCA_008690485.1_ASM869048v1_genomic.fna	ASM869048v1	OPXV-PG-01	Woodmice_Apodemus	Georgia	2016	Doty_2019		Akhmeta virus strain A39, complete genome
6	Akhmeta_05	MN244298.1	GCA_008690515.1_ASM869051v1_genomic.fna	ASM869051v1	OPXV-PG-01	Woodmice_Apodemus	Georgia	2016	Doty_2019		Akhmeta virus strain A40, complete genome
7	Akhmeta_06	MN244296.1	GCA_008690465.1_ASM869046v1_genomic.fna	ASM869046v1	OPXV-PG-01	Woodmice_Apodemus	Georgia	2016	Doty_2019		Akhmeta virus strain G66, complete genome
8	Buffalopox_01	OK422495.1	GCA_021870135.1_ASM2187013v1_genomic.fna	ASM2187013v1	OPXV-PG-05	Buffalo_Bubalis	India	2011	Kumar_etal_2022_noPubmed		Buffalopox virus isolate BPXV/buffalo/India/2011/Meerut-1/P50/A3, complete genome
9	Buffalopox_02	OK422496.1	GCA_021870145.1_ASM2187014v1_genomic.fna	ASM2187014v1	OPXV-PG-05	Buffalo_Bubalis	India	2011	Kumar_etal_2022_noPubmed		Buffalopox virus isolate BPXV/buffalo/India/2011/Meerut-1/P50/C5, complete genome
10	Buffalopox_03	MG599038.1	GCA_006451575.1_ASM645157v1_genomic.fna	ASM645157v1	OPXV-PG-05	Buffalo_Bubalis	Pakistan	2005	Afrough_2018		Buffalopox virus isolate Karachi 2005, complete genome
11	Buffalopox_04	MK239754.1	GCA_013387605.1_ASM1338760v1_genomic.fna	ASM1338760v1	OPXV-PG-05	Buffalo_Bubalis	India	2011	Yadav_2020		Buffalopox virus isolate NIV116233, complete genome
12	Buffalopox_05	MK239755.1	GCA_013387595.1_ASM1338759v1_genomic.fna	ASM1338759v1	OPXV-PG-05	Buffalo_Bubalis	India	2011	Yadav_2020		Buffalopox virus isolate NIV116234, complete genome
13	Buffalopox_06	MK239753.1	GCA_013387585.1_ASM1338758v1_genomic.fna	ASM1338758v1	OPXV-PG-05	Human	India	2014	Yadav_2020		Buffalopox virus isolate NIV143262, complete genome
14	Buffalopox_07	MW883891.1	GCA_020405425.1_ASM2040542v1_genomic.fna	ASM2040542v1	OPXV-PG-05	Buffalo_Bubalis	India	2011	Kumar_etal_2021_noPubmed		UNVERIFIED: Buffalopox virus isolate BPXV/buffalo/India/2011/Meerut-1/CGP57380/P40 genomic sequence
15	Buffalopox_08	MW883890.1	GCA_020405415.1_ASM2040541v1_genomic.fna	ASM2040541v1	OPXV-PG-05	Buffalo_Bubalis	India	2011	Kumar_etal_2021_noPubmed		UNVERIFIED: Buffalopox virus isolate BPXV/buffalo/India/2011/Meerut-1/Control/P40 genomic sequence
16	Buffalopox_09	MW883892.1	GCA_020405435.1_ASM2040543v1_genomic.fna	ASM2040543v1	OPXV-PG-05	Buffalo_Bubalis	India	2011	Kumar_etal_2021_noPubmed		UNVERIFIED: Buffalopox virus isolate BPXV/buffalo/India/2011/Meerut-1/P0 genomic sequence
17	Camelpox_01	AY009089.1	GCA_006458145.1_ASM645814v1_genomic.fna	ASM645814v1	OPXV-PG-09	Camel	Iran	1971	Gubser_2002		Camelpox virus CMS, complete genome
18	Camelpox_02	AF438165.1	GCA_000839105.1_ViralProj14156_genomic.fna	ViralProj14156	OPXV-PG-09	Camel	Kazakhstan	2002	Afonso_2002		Camelpox virus M-96 from Kazakhstan, complete genome
19	Camelpox_03	KP768318.1	GCA_006472005.1_ASM647200v1_genomic.fna	ASM647200v1	OPXV-PG-09	Camel	Unknown	Unknown	Knight_2015_no_pubmed		Camelpox virus strain 0408151v, complete genome
20	Camelpox_04	MZ300860.1	GCA_020809645.1_ASM2080964v1_genomic.fna	ASM2080964v1	OPXV-PG-09	Camel	UAE	2020	Joseph_2021		Camelpox virus strain D1621/20, complete genome
21	Camelpox_05	MZ300859.1	GCA_020809635.1_ASM2080963v1_genomic.fna	ASM2080963v1	OPXV-PG-09	Camel	UAE	2020	Joseph_2021		Camelpox virus strain D1734/20, complete genome
22	Camelpox_06	MZ300858.1	GCA_020809625.1_ASM2080962v1_genomic.fna	ASM2080962v1	OPXV-PG-09	Camel	UAE	2020	Joseph_2021		Camelpox virus strain D1795/20, complete genome
23	Camelpox_07	MZ300857.1	GCA_020809615.1_ASM2080961v1_genomic.fna	ASM2080961v1	OPXV-PG-09	Camel	UAE	2020	Joseph_2021		Camelpox virus strain D1804/20, complete genome
24	Camelpox_08	MZ300856.1	GCA_020809605.1_ASM2080960v1_genomic.fna	ASM2080960v1	OPXV-PG-09	Camel	UAE	2020	Joseph_2021		Camelpox virus strain D1865/20, complete genome
25	Camelpox_09	MK910851.1	GCA_006458065.1_ASM645806v1_genomic.fna	ASM645806v1	OPXV-PG-09	Camel	Israel	2016	Israeli_2019		Camelpox virus strain Negev2016, complete genome
26	Centapox_NY_014	MF001305.1	GCA_002270605.1_NY_014_genomic.fna	NY_014	NON-OPXV-OUTGROUP	Human	USA	2013	Smithson_2017_2	PMID: 28762208	NY_014 poxvirus strain 2013, complete genome
27	Cowpox_01	KY549143.2	GCA_008375695.1_ASM837569v1_genomic.fna	ASM837569v1	OPXV-PG-not-assigned	Cat	UK	1977	Mauldin_2017		Cowpox virus isolate CPXV_Catpox3L97, complete genome
28	Cowpox_02	KY549150.2	GCA_008375675.1_ASM837567v1_genomic.fna	ASM837567v1	OPXV-PG-03	Cat	England	2000	Mauldin_2017		Cowpox virus isolate CPXV_K4207, complete genome
29	Cowpox_03	LT896721.1	GCA_900187755.1_lib00576_genomic.fna	lib00576	OPXV-PG-02	Cotton-top-tamarin	Germany	2010	Hoeper_2018_no_pubmed		Cowpox virus isolate Ger 2010 MKY genome assembly, complete genome: monopartite
30	Cowpox_04	LT896722.1	GCA_900187765.1_lib01303_genomic.fna	lib01303	OPXV-PG-03	Vole	Germany	2007	Hoeper_2018_no_pubmed		Cowpox virus isolate Ger/2007/Vole genome assembly, complete genome: monopartite
31	Cowpox_05	LT896718.1	GCA_900187665.1_lib00569_genomic.fna	lib00569	OPXV-PG-04	Alpaca	Germany	2010	Hoeper_2018_no_pubmed		Cowpox virus isolate Ger/2010/Alpaca genome assembly, complete genome: monopartite
32	Cowpox_06	LT896729.1	GCA_900187745.1_lib00887_genomic.fna	lib00887	OPXV-PG-04	Cat	Germany	2010	Hoeper_2018_no_pubmed		Cowpox virus isolate Ger/2010/Cat genome assembly, complete genome: monopartite
33	Cowpox_07	LT896730.1	GCA_900187705.1_lib00574_genomic.fna	lib00574	OPXV-PG-04	Racoon	Germany	2010	Hoeper_2018_no_pubmed		Cowpox virus isolate Ger/2010/Racoon genome assembly, complete genome: monopartite
34	Cowpox_08	LT896728.1	GCA_900187685.1_lib00573_genomic.fna	lib00573	OPXV-PG-04	Rat	Germany	2010	Hoeper_2018_no_pubmed		Cowpox virus isolate Ger/2010/Rat genome assembly, complete genome: monopartite
35	Cowpox_09	LT896726.1	GCA_900187725.1_lib00538_00570_genomic.fna	lib00538	OPXV-PG-04	Alpaca	Germany	2012	Hoeper_2018_no_pubmed		Cowpox virus isolate Ger/2012/Alpaca genome assembly, complete genome: monopartite
36	Cowpox_10	LT896719.1	GCA_900187825.1_lib00539_00571_genomic.fna	lib00539	OPXV-PG-04	Alpaca	Germany	2013	Hoeper_2018_no_pubmed		Cowpox virus isolate Ger/2013/Alpaca genome assembly, complete genome: monopartite
37	Cowpox_11	LT896723.1	GCA_900187795.1_lib01686_genomic.fna	lib01686	OPXV-PG-04	Cat	Germany	2014	Hoeper_2018_no_pubmed		Cowpox virus isolate Ger/2014/Cat1 genome assembly, complete genome: monopartite
38	Cowpox_12	LT896725.1	GCA_900187695.1_lib00869_genomic.fna	lib00869	OPXV-PG-04	Cat	Germany	2014	Hoeper_2018_no_pubmed		Cowpox virus isolate Ger/2014/Cat2 genome assembly, complete genome: monopartite
39	Cowpox_13	LT993226.1	GCA_900327495.1_BW001new_genomic.fna	BW001new	OPXV-PG-03	Human	Germany	2014	Hoeper_2018_no_pubmed		Cowpox virus isolate Ger/2014/Human genome assembly, complete genome: monopartite
40	Cowpox_14	LT896724.1	GCA_900187715.1_lib01431_genomic.fna	lib01431	OPXV-PG-03	Cat	Germany	2015	Hoeper_2018_no_pubmed		Cowpox virus isolate Ger/2015/Cat1 genome assembly, complete genome: monopartite
41	Cowpox_15	LT896727.1	GCA_900187835.1_lib01432_genomic.fna	lib01432	OPXV-PG-04	Cat	Germany	2015	Hoeper_2018_no_pubmed		Cowpox virus isolate Ger/2015/Cat2 genome assembly, complete genome: monopartite
42	Cowpox_16	LT896733.1	GCA_900187845.1_lib01471_genomic.fna	lib01471	OPXV-PG-04	Cat	Germany	2015	Hoeper_2018_no_pubmed		Cowpox virus isolate Ger/2015/Cat3 genome assembly, complete genome: monopartite
43	Cowpox_17	LT896731.1	GCA_900187735.1_lib01472_genomic.fna	lib01472	OPXV-PG-04	Cat	Germany	2015	Hoeper_2018_no_pubmed		Cowpox virus isolate Ger/2015/Cat4 genome assembly, complete genome: monopartite
44	Cowpox_18	LT896720.1	GCA_900187675.1_BW002_genomic.fna	BW002	OPXV-PG-04	Human	Germany	2015	Hoeper_2018_no_pubmed		Cowpox virus isolate Ger/2015/Human1 genome assembly, complete genome: monopartite
45	Cowpox_19	LT993232.1	GCA_900327555.1_BW003new_genomic.fna	BW003new	OPXV-PG-04	Human	Germany	2015	Hoeper_2018_no_pubmed		Cowpox virus isolate Ger/2015/Human2 genome assembly, complete genome: monopartite
46	Cowpox_20	LT993231.1	GCA_900327605.1_lib01460new_genomic.fna	lib01460new	OPXV-PG-04	Prairie_dog	Germany	2015	Hoeper_2018_no_pubmed		Cowpox virus isolate Ger/2015/Prairie-dog genome assembly, complete genome: monopartite
47	Cowpox_21	LT993230.1	GCA_900327585.1_lib02113new_genomic.fna	lib02113new	OPXV-PG-04	Alpaca	Germany	2017	Hoeper_2018_no_pubmed		Cowpox virus isolate Ger/2017/Alpaca1 genome assembly, complete genome: monopartite
48	Cowpox_22	LT896732.2	GCA_900187775.2_lib02114new_genomic.fna	lib02114new	OPXV-PG-04	Alpaca	Germany	2017	Hoeper_2018_no_pubmed		Cowpox virus isolate Ger/2017/Alpaca2 genome assembly, complete genome: monopartite
49	Cowpox_23	LT993228.1	GCA_900327535.1_lib02206_genomic.fna	lib02206	OPXV-PG-04	Vole	Germany	2017	Hoeper_2018_no_pubmed		Cowpox virus isolate Ger/2017/common vole FMEimka genome assembly, complete genome: monopartite
50	Cowpox_24	OM460002.1	GCA_023279135.1_ASM2327913v1_genomic.fna	ASM2327913v1	OPXV-PG-02	Human	Norway	2001	Diaz-Cánova_2022		Cowpox virus isolate No-H2, complete genome
51	Cowpox_25	AF482758.2	GCA_000839185.1_ViralProj14174_genomic.fna	ViralProj14174	OPXV-PG-03	Human	England	1937	Pickup_1982		Cowpox virus strain Brighton Red, complete genome
52	Cowpox_26	KY569018.1	GCA_003971385.1_ASM397138v1_genomic.fna	ASM397138v1	OPXV-PG-03	Cheetah	Denmark_Safari	2012	Stagegaard _2017		Cowpox virus strain CPXV CheHurley_DK_2012, complete genome
53	Cowpox_27	KY569020.1	GCA_003971405.1_ASM397140v1_genomic.fna	ASM397140v1	OPXV-PG-03	Cheetah	Denmark_Safari	2012	Stagegaard _2017		Cowpox virus strain CPXV CheNuru_DK_2012, complete genome
54	Cowpox_28	MK035755.1	GCA_004025765.1_ASM402576v1_genomic.fna	ASM402576v1	OPXV-PG-04	Human	Germany	2001	Antwerpen_2019		Cowpox virus strain CPXV/75/01, complete genome
55	Cowpox_29	MK035748.1	GCA_004025425.1_ASM402542v1_genomic.fna	ASM402542v1	OPXV-PG-07	Boa	Germany	2009	Antwerpen_2019		Cowpox virus strain CPXV/Boa Marl, complete genome
56	Cowpox_30	MK035746.1	GCA_004025355.1_ASM402535v1_genomic.fna	ASM402535v1	OPXV-PG-07	Human	Germany	2009	Antwerpen_2019		Cowpox virus strain CPXV/Boy Biederstein, complete genome
57	Cowpox_31	MK035759.1	GCA_004025905.1_ASM402590v1_genomic.fna	ASM402590v1	OPXV-PG-07	Human	France	2011	Antwerpen_2019		Cowpox virus strain CPXV/Cepad 332, complete genome
58	Cowpox_32	MK035753.1	GCA_004025655.1_ASM402565v1_genomic.fna	ASM402565v1	OPXV-PG-07	Human	France	2009	Antwerpen_2019		Cowpox virus strain CPXV/Cepad 333, complete genome
59	Cowpox_33	MK035750.1	GCA_004025495.1_ASM402549v1_genomic.fna	ASM402549v1	OPXV-PG-07	Human	France	2009	Antwerpen_2019		Cowpox virus strain CPXV/Compiegne 2009, complete genome
60	Cowpox_34	MK035754.1	GCA_004025695.1_ASM402569v1_genomic.fna	ASM402569v1	OPXV-PG-04	Cat	Germany	2015	Antwerpen_2019		Cowpox virus strain CPXV/Cookie S963_15, complete genome
61	Cowpox_35	MK035756.1	GCA_004025815.1_ASM402581v1_genomic.fna	ASM402581v1	OPXV-PG-04	Cat	Germany	2015	Antwerpen_2019		Cowpox virus strain CPXV/Leo 2015/5, complete genome
62	Cowpox_36	MK035758.1	GCA_004025885.1_ASM402588v1_genomic.fna	ASM402588v1	OPXV-PG-04	Cat	Germany	2015	Antwerpen_2019		Cowpox virus strain CPXV/Moritz 2015/3a, complete genome
63	Cowpox_37	MK035749.1	GCA_004025455.1_ASM402545v1_genomic.fna	ASM402545v1	OPXV-PG-07	Rat	Germany	2009	Antwerpen_2019		Cowpox virus strain CPXV/Rat Biederstein, complete genome
64	Cowpox_38	MK035757.1	GCA_004025855.1_ASM402585v1_genomic.fna	ASM402585v1	OPXV-PG-07	Rat	Germany	2009	Antwerpen_2019		Cowpox virus strain CPXV/Rat Koelle, complete genome
65	Cowpox_39	MK035747.1	GCA_004025395.1_ASM402539v1_genomic.fna	ASM402539v1	OPXV-PG-07	Rat	Germany	2009	Antwerpen_2019		Cowpox virus strain CPXV/Rat Marl, complete genome
66	Cowpox_40	MK035751.1	GCA_004025545.1_ASM402554v1_genomic.fna	ASM402554v1	OPXV-PG-04	Cat	Germany	2005	Antwerpen_2019		Cowpox virus strain CPXV/S2216/04, complete genome
67	Cowpox_41	MK035752.1	GCA_004025605.1_ASM402560v1_genomic.fna	ASM402560v1	OPXV-PG-04	Cat	Germany	2015	Antwerpen_2019		Cowpox virus strain CPXV/Sammy 2015/4a, complete genome
68	Ectromelia_01	JQ410350.1	GCA_006458505.1_ASM645850v1_genomic.fna	ASM645850v1	OPXV-PG-02	Human	China	1987	Mendez-Rios_2012		Ectromelia virus ERPV culture-collection ATCC:VR-1431, complete genome
69	Ectromelia_02	KJ563295.1	GCA_006465865.1_ASM646586v1_genomic.fna	ASM646586v1	OPXV-PG-02	Mouse	USA	1995	Mavian_2014		Ectromelia virus Naval, complete genome
70	Ectromelia_03	AF012825.2	GCA_000841905.1_ViralProj14211_genomic.fna	ViralProj14211	OPXV-PG-02	Mouse	Russia	1947	Chen_2003		Ectromelia virus strain Moscow, complete genome
71	Horsepox_01	DQ792504.1	GCA_006449675.1_ASM644967v1_genomic.fna	ASM644967v1	OPXV-PG-05	Horse	Mongolia	1976	Tulman_2006		Horsepox virus isolate MNR-76, complete genome
72	Horsepox_02	KY349117.1	GCA_006451015.1_ASM645101v1_genomic.fna	ASM645101v1	OPXV-PG-05	Synthetic	Lab-Canada	2018	Noyce_2018		Horsepox virus strain MNR, complete genome
73	MPXV_001	KP849469.1	GCA_006471865.1_ASM647186v1_genomic.fna	ASM647186v1	OPXV-PG-06-Clade-I	Human	DRC	2008	Nakazawa_2015_Viruses	PMID: 25912718	Monkeypox virus isolate Boende_DRC_2008, complete genome
74	MPXV_002	KP849470.1	GCA_006471925.1_ASM647192v1_genomic.fna	ASM647192v1	OPXV-PG-06-Clade-IIa	Human	Cote-d-Ivorie	1971	Nakazawa_2015_Viruses	PMID: 25912718	Monkeypox virus isolate Cote d'Ivoire_1971, complete genome
75	MPXV_003	JX878407.1	GCA_006458865.1_ASM645886v1_genomic.fna	ASM645886v1	OPXV-PG-06-Clade-I	Human	DRC	todo	Kugelman_2014		Monkeypox virus isolate DRC 06-0950, complete genome
76	MPXV_004	JX878408.1	GCA_006458885.1_ASM645888v1_genomic.fna	ASM645888v1	OPXV-PG-06-Clade-I	Human	DRC	todo	Kugelman_2014		Monkeypox virus isolate DRC 06-0970, complete genome
77	MPXV_005	JX878409.1	GCA_006458945.1_ASM645894v1_genomic.fna	ASM645894v1	OPXV-PG-06-Clade-I	Human	DRC	todo	Kugelman_2014		Monkeypox virus isolate DRC 06-0999, complete genome
78	MPXV_006	JX878410.1	GCA_006458985.1_ASM645898v1_genomic.fna	ASM645898v1	OPXV-PG-06-Clade-I	Human	DRC	todo	Kugelman_2014		Monkeypox virus isolate DRC 06-1070, complete genome
79	MPXV_007	JX878411.1	GCA_006464885.1_ASM646488v1_genomic.fna	ASM646488v1	OPXV-PG-06-Clade-I	Human	DRC	todo	Kugelman_2014		Monkeypox virus isolate DRC 06-1075, complete genome
80	MPXV_008	JX878412.1	GCA_006464905.1_ASM646490v1_genomic.fna	ASM646490v1	OPXV-PG-06-Clade-I	Human	DRC	todo	Kugelman_2014		Monkeypox virus isolate DRC 06-1076, complete genome
81	MPXV_009	JX878413.1	GCA_006464925.1_ASM646492v1_genomic.fna	ASM646492v1	OPXV-PG-06-Clade-I	Human	DRC	todo	Kugelman_2014		Monkeypox virus isolate DRC 07-0045, complete genome
82	MPXV_010	JX878414.1	GCA_006464985.1_ASM646498v1_genomic.fna	ASM646498v1	OPXV-PG-06-Clade-I	Human	DRC	todo	Kugelman_2014		Monkeypox virus isolate DRC 07-0046, complete genome
83	MPXV_011	JX878415.1	GCA_006465005.1_ASM646500v1_genomic.fna	ASM646500v1	OPXV-PG-06-Clade-I	Human	DRC	todo	Kugelman_2014		Monkeypox virus isolate DRC 07-0092, complete genome
84	MPXV_012	JX878416.1	GCA_006465025.1_ASM646502v1_genomic.fna	ASM646502v1	OPXV-PG-06-Clade-I	Human	DRC	todo	Kugelman_2014		Monkeypox virus isolate DRC 07-0093, complete genome
85	MPXV_013	JX878417.1	GCA_006465045.1_ASM646504v1_genomic.fna	ASM646504v1	OPXV-PG-06-Clade-I	Human	DRC	todo	Kugelman_2014		Monkeypox virus isolate DRC 07-0104, complete genome
86	MPXV_014	JX878418.1	GCA_006465125.1_ASM646512v1_genomic.fna	ASM646512v1	OPXV-PG-06-Clade-I	Human	DRC	todo	Kugelman_2014		Monkeypox virus isolate DRC 07-0120, complete genome
87	MPXV_015	JX878419.1	GCA_006465145.1_ASM646514v1_genomic.fna	ASM646514v1	OPXV-PG-06-Clade-I	Human	DRC	todo	Kugelman_2014		Monkeypox virus isolate DRC 07-0275, complete genome
88	MPXV_016	JX878420.1	GCA_006465165.1_ASM646516v1_genomic.fna	ASM646516v1	OPXV-PG-06-Clade-I	Human	DRC	todo	Kugelman_2014		Monkeypox virus isolate DRC 07-0283, complete genome
89	MPXV_017	JX878421.1	GCA_006465205.1_ASM646520v1_genomic.fna	ASM646520v1	OPXV-PG-06-Clade-I	Human	DRC	todo	Kugelman_2014		Monkeypox virus isolate DRC 07-0286, complete genome
90	MPXV_018	JX878422.1	GCA_006465225.1_ASM646522v1_genomic.fna	ASM646522v1	OPXV-PG-06-Clade-I	Human	DRC	todo	Kugelman_2014		Monkeypox virus isolate DRC 07-0287, complete genome
91	MPXV_019	JX878423.1	GCA_006465265.1_ASM646526v1_genomic.fna	ASM646526v1	OPXV-PG-06-Clade-I	Human	DRC	todo	Kugelman_2014		Monkeypox virus isolate DRC 07-0337, complete genome
92	MPXV_020	JX878424.1	GCA_006465285.1_ASM646528v1_genomic.fna	ASM646528v1	OPXV-PG-06-Clade-I	Human	DRC	todo	Kugelman_2014		Monkeypox virus isolate DRC 07-0338, complete genome
93	MPXV_021	JX878425.1	GCA_006465305.1_ASM646530v1_genomic.fna	ASM646530v1	OPXV-PG-06-Clade-I	Human	DRC	todo	Kugelman_2014		Monkeypox virus isolate DRC 07-0354, complete genome
94	MPXV_022	JX878426.1	GCA_006465365.1_ASM646536v1_genomic.fna	ASM646536v1	OPXV-PG-06-Clade-I	Human	DRC	todo	Kugelman_2014		Monkeypox virus isolate DRC 07-0450, complete genome
95	MPXV_023	JX878427.1	GCA_006465385.1_ASM646538v1_genomic.fna	ASM646538v1	OPXV-PG-06-Clade-I	Human	DRC	todo	Kugelman_2014		Monkeypox virus isolate DRC 07-0480, complete genome
96	MPXV_024	JX878428.1	GCA_006465405.1_ASM646540v1_genomic.fna	ASM646540v1	OPXV-PG-06-Clade-I	Human	DRC	todo	Kugelman_2014		Monkeypox virus isolate DRC 07-0514, complete genome
97	MPXV_025	JX878429.1	GCA_006465425.1_ASM646542v1_genomic.fna	ASM646542v1	OPXV-PG-06-Clade-I	Human	DRC	todo	Kugelman_2014		Monkeypox virus isolate DRC 07-0662, complete genome
98	MPXV_026	MG693725.1	GCA_006451195.1_ASM645119v1_genomic.fna	ASM645119v1	OPXV-PG-06-Clade-IIb	Human	Nigeria	2017	Faye_2018	PMID: 29361427	Monkeypox virus isolate MPX_Nig_2017_298481, partial genome
99	MPXV_027	MG693723.1	GCA_006451115.1_ASM645111v1_genomic.fna	ASM645111v1	OPXV-PG-06-Clade-IIb	Human	Nigeria	2017	Faye_2018	PMID: 29361427	Monkeypox virus isolate MPXV_Nig_2017_297957, partial genome
100	MPXV_028	MG693724.1	GCA_006451155.1_ASM645115v1_genomic.fna	ASM645115v1	OPXV-PG-06-Clade-IIb	Human	Nigeria	2017	Faye_2018	PMID: 29361427	Monkeypox virus isolate MPXV_Nig_2017_298464, partial genome
101	MPXV_029	MT903337.1	GCA_014621515.1_ASM1462151v1_genomic.fna	ASM1462151v1	OPXV-PG-06-Clade-IIb	Human	Nigeria	2017	Mauldin_2022	PMID: 32880628	Monkeypox virus isolate MPXV-M2940_FCT, complete genome
102	MPXV_030	MT903338.1	GCA_014621525.1_ASM1462152v1_genomic.fna	ASM1462152v1	OPXV-PG-06-Clade-IIb	Human	Nigeria	2017	Mauldin_2022	PMID: 32880628	Monkeypox virus isolate MPXV-M2957_Lagos, complete genome
103	MPXV_031	MT903339.1	GCA_014621535.1_ASM1462153v1_genomic.fna	ASM1462153v1	OPXV-PG-06-Clade-IIb	Human	Nigeria	2017	Mauldin_2022	PMID: 32880628	Monkeypox virus isolate MPXV-M3021_Delta, complete genome
104	MPXV_032	MT903340.1	GCA_014621545.1_ASM1462154v1_genomic.fna	ASM1462154v1	OPXV-PG-06-Clade-IIb	Human	Nigeria	2017	Mauldin_2022	PMID: 32880628	Monkeypox virus isolate MPXV-M5312_HM12_Rivers, complete genome
105	MPXV_033	MT903341.1	GCA_014621555.1_ASM1462155v1_genomic.fna	ASM1462155v1	OPXV-PG-06-Clade-IIb	Human	Nigeria	2017	Mauldin_2022	PMID: 32880628	Monkeypox virus isolate MPXV-M5320_M15_Bayelsa, complete genome
106	MPXV_034	MT903342.1	GCA_014621565.1_ASM1462156v1_genomic.fna	ASM1462156v1	OPXV-PG-06-Clade-IIb	Human	Singapore	2017	Mauldin_2022	PMID: 32880628	Monkeypox virus isolate MPXV-Singapore, complete genome
107	MPXV_035	MT903343.1	GCA_014621575.1_ASM1462157v1_genomic.fna	ASM1462157v1	OPXV-PG-06-Clade-IIb	Human	UK	2017	Mauldin_2022	PMID: 32880628	Monkeypox virus isolate MPXV-UK_P1, complete genome
108	MPXV_036	MT903344.1	GCA_014621585.1_ASM1462158v1_genomic.fna	ASM1462158v1	OPXV-PG-06-Clade-IIb	Human	UK	2017	Mauldin_2022	PMID: 32880628	Monkeypox virus isolate MPXV-UK_P2, complete genome
109	MPXV_037	MT903345.1	GCA_014621595.1_ASM1462159v1_genomic.fna	ASM1462159v1	OPXV-PG-06-Clade-IIb	Human	UK	2017	Mauldin_2022	PMID: 32880628	Monkeypox virus isolate MPXV-UK_P3, complete genome
110	MPXV_038	MT903347.1	GCA_014621605.1_ASM1462160v1_genomic.fna	ASM1462160v1	OPXV-PG-06-Clade-IIa	Gliridae	USA	2003	Mauldin_2022		Monkeypox virus isolate MPXV-USA2003_099_Dormouse, complete genome
111	MPXV_039	MT903346.1	GCA_014621615.1_ASM1462161v1_genomic.fna	ASM1462161v1	OPXV-PG-06-Clade-IIa	Cricetomys gambianus	USA	2003	Mauldin_2022		Monkeypox virus isolate MPXV-USA2003_099_Gambian_Rat, complete genome
112	MPXV_040	MT903348.1	GCA_014621625.1_ASM1462162v1_genomic.fna	ASM1462162v1	OPXV-PG-06-Clade-IIa	Funisciurus	USA	2003	Mauldin_2022		Monkeypox virus isolate MPXV-USA2003_099_Rope_Squirrel, complete genome
113	MPXV_041	AY741551.1	GCA_006465585.1_ASM646558v1_genomic.fna	ASM646558v1	OPXV-PG-06-Clade-IIa	Human	Sierra Leone	1970	Chen_2005	PMID: 16023693	Monkeypox virus isolate Sierra Leone, complete genome
114	MPXV_042	KP849471.1	GCA_006471965.1_ASM647196v1_genomic.fna	ASM647196v1	OPXV-PG-06-Clade-I	Funisciurus anerythrus (Squirrel)	DRC	1985	Nakazawa_2015_Viruses; Khodakevich_1986	PMID: 25912718; PMID: 2867342	Monkeypox virus isolate Yambuku_DRC_1985, complete genome
115	MPXV_043	MN702448.1	GCA_014337385.1_ASM1433738v1_genomic.fna	ASM1433738v1	OPXV-PG-06-Clade-I	Human	todo	todo	Berthet_2021		Monkeypox virus strain 015c_contig_SPADES genomic sequence
116	MPXV_044	MN702447.1	GCA_014337435.1_ASM1433743v1_genomic.fna	ASM1433743v1	OPXV-PG-06-Clade-I	Human	todo	todo	Berthet_2021		Monkeypox virus strain 18_contig_SPADES genomic sequence
117	MPXV_045	MN702446.1	GCA_014337375.1_ASM1433737v1_genomic.fna	ASM1433737v1	OPXV-PG-06-Clade-I	Human	todo	todo	Berthet_2021		Monkeypox virus strain 38c_contig_SPADES genomic sequence
118	MPXV_046	MN702453.1	GCA_014337445.1_ASM1433744v1_genomic.fna	ASM1433744v1	OPXV-PG-06-Clade-I	Human	todo	todo	Berthet_2021		Monkeypox virus strain A1_contig_SPADES genomic sequence
119	MPXV_047	MN702452.1	GCA_014337425.1_ASM1433742v1_genomic.fna	ASM1433742v1	OPXV-PG-06-Clade-I	Human	todo	todo	Berthet_2021		Monkeypox virus strain A2_contig_SPADES genomic sequence
120	MPXV_048	MN702445.1	GCA_014337365.1_ASM1433736v1_genomic.fna	ASM1433736v1	OPXV-PG-06-Clade-I	Human	todo	todo	Berthet_2021		Monkeypox virus strain A4_contig_SPADES genomic sequence
121	MPXV_049	MN702444.1	GCA_014337355.1_ASM1433735v1_genomic.fna	ASM1433735v1	OPXV-PG-06-Clade-I	Human	todo	todo	Berthet_2021		Monkeypox virus strain A5_contig_SPADES genomic sequence
122	MPXV_050	MN702451.1	GCA_014337415.1_ASM1433741v1_genomic.fna	ASM1433741v1	OPXV-PG-06-Clade-I	Human	todo	todo	Berthet_2021		Monkeypox virus strain A6_contig_SPADES genomic sequence
123	MPXV_051	MN702450.1	GCA_014337405.1_ASM1433740v1_genomic.fna	ASM1433740v1	OPXV-PG-06-Clade-I	Human	todo	todo	Berthet_2021		Monkeypox virus strain B1_contig_SPADES genomic sequence
124	MPXV_052	MN702449.1	GCA_014337395.1_ASM1433739v1_genomic.fna	ASM1433739v1	OPXV-PG-06-Clade-I	Human	todo	todo	Berthet_2021		Monkeypox virus strain B2_contig_SPADES genomic sequence
125	MPXV_053	KJ642618.1	GCA_006465825.1_ASM646582v1_genomic.fna	ASM646582v1	OPXV-PG-06-Clade-I	Human	Cameroon	1990	Nakazawa_2015_Viruses	PMID: 25912718	Monkeypox virus strain Cameroon-1990, complete genome
126	MPXV_054	DQ011154.1	GCA_006465905.1_ASM646590v1_genomic.fna	ASM646590v1	OPXV-PG-06-Clade-I	Human	RCG	2003	Likos_2005		Monkeypox virus strain Congo_2003_358, complete genome
127	MPXV_055	KJ642613.1	GCA_006465725.1_ASM646572v1_genomic.fna	ASM646572v1	OPXV-PG-06-Clade-I	Human	DRC	1970	Nakazawa_2015_Viruses	PMID: 25912718	Monkeypox virus strain Congo_8, complete genome
128	MPXV_056	AY753185.1	GCA_006465645.1_ASM646564v1_genomic.fna	ASM646564v1	OPXV-PG-06-Clade-IIa	Cynomolgus monkey (Macaca fascicularis)	Copenhagen	1958	Chen_2005	PMID: 16023693	Monkeypox virus strain COP-58, complete genome
129	MPXV_057	HQ857563.1	GCA_006458425.1_ASM645842v1_genomic.fna	ASM645842v1	OPXV-PG-06-Clade-I	Synthetic	DRC	Unknown	Estep_2011	PMID: 21752919	Monkeypox virus strain D14L knockout, complete genome
130	MPXV_058	KC257460.1	GCA_006458665.1_ASM645866v1_genomic.fna	ASM645866v1	OPXV-PG-06-Clade-I	Human	DRC	1985	Nakazawa_2013	PMID: 23347770	Monkeypox virus strain DRC Yandongi 1985, complete genome
131	MPXV_059	KJ642619.1	GCA_006465845.1_ASM646584v1_genomic.fna	ASM646584v1	OPXV-PG-06-Clade-I	Human	Gabon	1988	Nakazawa_2015_Viruses	PMID: 25912718	Monkeypox virus strain Gabon-1988, complete genome
132	MPXV_060	KJ642612.1	GCA_006465705.1_ASM646570v1_genomic.fna	ASM646570v1	OPXV-PG-06-Clade-I	Human	DRC	1986	Nakazawa_2015_Viruses; Jezek_1987	PMID: 25912718; PMID: 3319266	Monkeypox virus strain Ikubi, complete genome
133	MPXV_061	MN648051.1	GCA_009738615.1_ASM973861v1_genomic.fna	ASM973861v1	OPXV-PG-06-Clade-IIb	Human	Israel	2018	Cohen-Gihon_2020	PMID: 32139560	Monkeypox virus strain Israel_2018, complete genome
134	MPXV_062	DQ011156.1	GCA_006465945.1_ASM646594v1_genomic.fna	ASM646594v1	OPXV-PG-06-Clade-IIa	Human	Liberia	1970	Likos_2005		Monkeypox virus strain Liberia_1970_184, complete genome
135	MPXV_063	AY603973.1	GCA_006458845.1_ASM645884v1_genomic.fna	ASM645884v1	OPXV-PG-06-Clade-IIa	Cynomolgus monkey (Macaca fascicularis)	USA	1961	Chen_2005	PMID: 16023693	Monkeypox virus strain MPXV-WRAIR7-61, complete genome
136	MPXV_064	KJ642617.1	GCA_006465805.1_ASM646580v1_genomic.fna	ASM646580v1	OPXV-PG-06-Clade-IIb	Human	Nigeria	1971	Nakazawa_2015_Viruses	PMID: 25912718	Monkeypox virus strain Nigeria-SE-1971, complete genome
137	MPXV_065	KJ642616.1	GCA_006465785.1_ASM646578v1_genomic.fna	ASM646578v1	OPXV-PG-06-Clade-IIa	Pan troglogdytes (Chimpanzee)	France	1968	Nakazawa_2015_Viruses	PMID: 25912718	Monkeypox virus strain PCH, complete genome
138	MPXV_066	MT250197.1	GCA_013084925.1_ASM1308492v1_genomic.fna	ASM1308492v1	OPXV-PG-06-Clade-IIb	Human	Singapore	2019	Yong_2020	PMID: 32338590	Monkeypox virus strain Singapore 2019, partial genome
139	MPXV_067	KC257459.1	GCA_006458645.1_ASM645864v1_genomic.fna	ASM645864v1	OPXV-PG-06-Clade-I	Human	Sudan	2005	Nakazawa_2013	PMID: 23347770	Monkeypox virus strain Sudan 2005_01, complete genome
140	MPXV_068	DQ011157.1	GCA_006465965.1_ASM646596v1_genomic.fna	ASM646596v1	OPXV-PG-06-Clade-IIa	Human	USA	2003	Likos_2005		Monkeypox virus strain USA_2003_039, complete genome
141	MPXV_069	DQ011153.1	GCA_006465885.1_ASM646588v1_genomic.fna	ASM646588v1	OPXV-PG-06-Clade-IIa	Cynomys	USA	2003	Likos_2005		Monkeypox virus strain USA_2003_044, complete genome
142	MPXV_070	KJ642614.1	GCA_006465745.1_ASM646574v1_genomic.fna	ASM646574v1	OPXV-PG-06-Clade-IIa	Pongo pygmaeus (Orang utan)	Netherlands	1965	Nakazawa_2015_Viruses	PMID: 25912718	Monkeypox virus strain UTC, complete genome
143	MPXV_071	HQ857562.1	GCA_006458385.1_ASM645838v1_genomic.fna	ASM645838v1	OPXV-PG-06-Clade-I	Human	DRC	Unknown	Estep_2011	PMID: 21752919	Monkeypox virus strain V79-I-005, complete genome
144	MPXV_072	KJ642615.1	GCA_006465765.1_ASM646576v1_genomic.fna	ASM646576v1	OPXV-PG-06-Clade-II	Human	Nigeria	1978	Nakazawa_2015_Viruses		Monkeypox virus strain W-Nigeria, complete genome
145	MPXV_073	HM172544.1	GCA_006458325.1_ASM645832v1_genomic.fna	ASM645832v1	OPXV-PG-06-Clade-I	Vero cell line	USA	2002	Farlow_2010	PMID: 20509894	Monkeypox virus strain Zaire 1979-005, complete genome
146	MPXV_074	DQ011155.1	GCA_006465925.1_ASM646592v1_genomic.fna	ASM646592v1	OPXV-PG-06-Clade-I	Human	Zaire	1978	Likos_2005		Monkeypox virus strain Zaire_1979-005, complete genome
147	MPXV_075	AF380138.1	GCA_000857045.1_ViralProj15142_genomic.fna	ViralProj15142	OPXV-PG-06-Clade-I	Human	Zaire	1996	Shchelkunov_2001		Monkeypox virus strain Zaire-96-I-16, complete genome
148	MPXV_076	MN346690.1	GCA_011394895.1_ASM1139489v1_genomic.fna	ASM1139489v1	OPXV-PG-06-Clade-IIa	Pan troglodytes verus	Cote-d-Ivorie	2017	Patrono_2020		UNVERIFIED: Monkeypox virus isolate MPXV_TNP_2017_North_Bic, complete genome
149	MPXV_077	MN346691.1	GCA_011394995.1_ASM1139499v1_genomic.fna	ASM1139499v1	OPXV-PG-06-Clade-IIa	Environmental	Cote-d-Ivorie	2017	Patrono_2020		UNVERIFIED: Monkeypox virus isolate MPXV_TNP_2017_North_Environmental, partial genome
150	MPXV_078	MN346692.1	GCA_011394905.1_ASM1139490v1_genomic.fna	ASM1139490v1	OPXV-PG-06-Clade-IIa	Pan troglodytes verus	Cote-d-Ivorie	2017	Patrono_2020		UNVERIFIED: Monkeypox virus isolate MPXV_TNP_2017_North_Mama, complete genome
151	MPXV_079	MN346693.1	GCA_011394915.1_ASM1139491v1_genomic.fna	ASM1139491v1	OPXV-PG-06-Clade-IIa	Pan troglodytes verus	Cote-d-Ivorie	2017	Patrono_2020	PMID: 32341480	UNVERIFIED: Monkeypox virus isolate MPXV_TNP_2017_North_Ponan, complete genome
152	MPXV_080	MN346694.1	GCA_011394925.1_ASM1139492v1_genomic.fna	ASM1139492v1	OPXV-PG-06-Clade-IIa	Pan troglodytes verus	Cote-d-Ivorie	2017	Patrono_2020		UNVERIFIED: Monkeypox virus isolate MPXV_TNP_2017_North_Saro, complete genome
153	MPXV_081	MN346695.1	GCA_011394935.1_ASM1139493v1_genomic.fna	ASM1139493v1	OPXV-PG-06-Clade-IIa	Pan troglodytes verus	Cote-d-Ivorie	2017	Patrono_2020		UNVERIFIED: Monkeypox virus isolate MPXV_TNP_2017_North_Sidonie, complete genome
154	MPXV_082	MN346696.1	GCA_011394945.1_ASM1139494v1_genomic.fna	ASM1139494v1	OPXV-PG-06-Clade-IIa	Pan troglodytes verus	Cote-d-Ivorie	2017	Patrono_2020		UNVERIFIED: Monkeypox virus isolate MPXV_TNP_2017_North_Surprise_1, complete genome
155	MPXV_083	MN346697.1	GCA_011395005.1_ASM1139500v1_genomic.fna	ASM1139500v1	OPXV-PG-06-Clade-IIa	Pan troglodytes verus	Cote-d-Ivorie	2017	Patrono_2020		UNVERIFIED: Monkeypox virus isolate MPXV_TNP_2017_North_Surprise_2, partial genome
156	MPXV_084	MN346698.1	GCA_011394955.1_ASM1139495v1_genomic.fna	ASM1139495v1	OPXV-PG-06-Clade-IIa	Pan troglodytes verus	Cote-d-Ivorie	2017	Patrono_2020		UNVERIFIED: Monkeypox virus isolate MPXV_TNP_2017_South_Pushkin, complete genome
157	MPXV_085	MN346699.1	GCA_011394965.1_ASM1139496v1_genomic.fna	ASM1139496v1	OPXV-PG-06-Clade-IIa	Pan troglodytes verus	Cote-d-Ivorie	2017	Patrono_2020		UNVERIFIED: Monkeypox virus isolate MPXV_TNP_2017_South_Ravel_1, complete genome
158	MPXV_086	MN346700.1	GCA_011394975.1_ASM1139497v1_genomic.fna	ASM1139497v1	OPXV-PG-06-Clade-IIa	Pan troglodytes verus	Cote-d-Ivorie	2017	Patrono_2020		UNVERIFIED: Monkeypox virus isolate MPXV_TNP_2017_South_Ravel_2, complete genome
159	MPXV_087	MN346701.1	GCA_011395015.1_ASM1139501v1_genomic.fna	ASM1139501v1	OPXV-PG-06-Clade-IIa	Pan troglodytes verus	Cote-d-Ivorie	2017	Patrono_2020		UNVERIFIED: Monkeypox virus isolate MPXV_TNP_2017_South_Woodstock, partial genome
160	MPXV_088	MN346702.1	GCA_011394985.1_ASM1139498v1_genomic.fna	ASM1139498v1	OPXV-PG-06-Clade-IIa	Pan troglodytes verus	Cote-d-Ivorie	2018	Patrono_2020		UNVERIFIED: Monkeypox virus isolate MPXV_TNP_2018_East_Paddy, complete genome
161	MPXV_089	MN346703.1	GCA_011395025.1_ASM1139502v1_genomic.fna	ASM1139502v1	OPXV-PG-06-Clade-IIa	Pan troglodytes verus	Cote-d-Ivorie	2018	Patrono_2020		UNVERIFIED: Monkeypox virus isolate MPXV_TNP_2018_East_Placali, partial genome
162	MPXV_090	MK783033.1	GCA_007575705.1_ASM757570v1_genomic.fna	ASM757570v1	OPXV-PG-06-Clade-IIb	Human	Nigeria	2017	Yinka-Ogunleye_2019		UNVERIFIED: Monkeypox virus strain 2920, partial genome
163	MPXV_091	MK783027.1	GCA_007575525.1_ASM757552v1_genomic.fna	ASM757552v1	OPXV-PG-06-Clade-IIb	Human	Nigeria	2017	Yinka-Ogunleye_2019		UNVERIFIED: Monkeypox virus strain 3018, partial genome
164	MPXV_092	MK783028.1	GCA_007575545.1_ASM757554v1_genomic.fna	ASM757554v1	OPXV-PG-06-Clade-IIb	Human	Nigeria	2017	Yinka-Ogunleye_2019		UNVERIFIED: Monkeypox virus strain 3019, complete genome
165	MPXV_093	MK783031.1	GCA_007575645.1_ASM757564v1_genomic.fna	ASM757564v1	OPXV-PG-06-Clade-IIb	Human	Nigeria	2017	Yinka-Ogunleye_2019		UNVERIFIED: Monkeypox virus strain 3020, complete genome
166	MPXV_094	MK783030.1	GCA_007575625.1_ASM757562v1_genomic.fna	ASM757562v1	OPXV-PG-06-Clade-IIb	Human	Nigeria	2017	Yinka-Ogunleye_2019		UNVERIFIED: Monkeypox virus strain 3025, complete genome
167	MPXV_095	MK783029.1	GCA_007575585.1_ASM757558v1_genomic.fna	ASM757558v1	OPXV-PG-06-Clade-IIb	Human	Nigeria	2017	Yinka-Ogunleye_2019		UNVERIFIED: Monkeypox virus strain 3029, complete genome
168	MPXV_096	MK783032.1	GCA_007575685.1_ASM757568v1_genomic.fna	ASM757568v1	OPXV-PG-06-Clade-IIb	Human	Nigeria	2017	Yinka-Ogunleye_2019		UNVERIFIED: Monkeypox virus strain 3030, complete genome
169	MPXV_097	KJ136820.1	GCA_006465625.1_ASM646562v1_genomic.fna	ASM646562v1	OPXV-PG-06-Clade-IIa	Platyrrhini	Cote-d-Ivorie	2012	Radonic_2014		UNVERIFIED: Monkeypox virus strain Ivory Coast 2012 genomic sequence
170	MPXV_098	MT724769.1	GCA_017654145.1_ASM1765414v1_genomic.fna	ASM1765414v1	OPXV-PG-06-Clade-IIa	Malacomys longipes	Democratic-Republic-of-Congo	2012	Marien_2021		UNVERIFIED: Monkeypox virus strain MPXV_DRC_2012_Malacomys_longipes_EPU30 genomic sequence
171	MPXV_099	MT724772.1	GCA_017654185.1_ASM1765418v1_genomic.fna	ASM1765418v1	OPXV-PG-06-Clade-I	Funisciurus anerythrus rope squirrel	Democratic-Republic-of-Congo	2014	Marien_etal_2020_unpublished		UNVERIFIED: Monkeypox virus strain Funisciurus_anerythrus_2014_DRC genomic sequence
172	MPXV_100	MT724770.1	GCA_017654155.1_ASM1765415v1_genomic.fna	ASM1765415v1	OPXV-PG-06-Clade-I	Crocidura littoralis tailed shrew	Democratic-Republic-of-Congo	2014	Marien_etal_2020_unpublished		UNVERIFIED: Monkeypox virus strain MPXV_DRC_2014_Crocidura _littoralis_COB771 genomic sequence
173	Murmanskpox_01	MF001304.1	GCA_002270885.1_ViralProj399945_genomic.fna	ViralProj399945	NON-OPXV-OUTGROUP	Microtus oeconomus (Tundra Vole)	Russia	2014	Smithson_2017_2	PMID: 28762208	Murmansk poxvirus strain LEIV-11411, complete genome.
174	Rabbitpox_01	AY484669.1	GCA_006458605.1_ASM645860v1_genomic.fna	ASM645860v1	OPXV-PG-05	Rabbit	Netherlands	1941	Li_2005		Rabbitpox virus, complete genome
175	Raccoonpox_01	KP143769.1	GCA_001029045.1_ViralProj287042_genomic.fna	ViralProj287042	OPXV-PG-10	Raccoon	USA	1964	Fleischauer_2015		Raccoonpox virus, complete genome
176	Skunkpox_01	KU749310.1	GCA_001745695.1_ViralProj344115_genomic.fna	ViralProj344115	OPXV-PG-10	Skunk	USA	1978	Smithson_2017		Skunkpox virus strain WA, complete genome
177	Taterapox_01	DQ437594.1	GCA_000869985.1_ViralProj17483_genomic.fna	ViralProj17483	OPXV-PG-not-assigned	Gerbil	Benin	1968	Esposito_2006		Taterapox virus strain Dahomey 1968, complete genome
178	Vaccinia_01	AF095689.1	GCA_006465985.1_ASM646598v1_genomic.fna	ASM646598v1	OPXV-PG-05	Lab_strain_TianTian	China	todo	Jun_unpublished		Vaccinia virus (strain Tian Tan) complete genome
179	Vaccinia_02	AM501482.1	GCA_006457925.1_ASM645792v1_genomic.fna	ASM645792v1	OPXV-PG-05	Lab_strain_AnkaraAncestor	todo	todo	Meisinger-Henschel-2007		Vaccinia virus Ankara strain chorioallantois vaccinia virus Ankara (CVA), complete coding genome
180	Vaccinia_03	M35027.1	GCA_006458465.1_ASM645846v1_genomic.fna	ASM645846v1	OPXV-PG-05	Lab_strain_Copenhagen	Copenhagen	todo	Goebel_1990		Vaccinia virus Copenhagen, complete genome
181	Vaccinia_04	MG012795.1	GCA_003971425.1_ASM397142v1_genomic.fna	ASM397142v1	OPXV-PG-05	Human	Brazil	2017	Lima_2018_EID_Ocular		Vaccinia virus isolate CEyV1, complete genome
182	Vaccinia_05	MK336431.1	GCA_009828215.1_ASM982821v1_genomic.fna	ASM982821v1	OPXV-PG-05	Lab_strain_KVAC103	todo	todo	Kim_eatal_unpublished		Vaccinia virus isolate KVAC103, complete genome
183	Vaccinia_06	MN369532.1	GCA_013267885.1_ASM1326788v1_genomic.fna	ASM1326788v1	OPXV-PG-05	Lab_strain_VK01	todo	todo	Duggan_etaal_2020_unpublished		Vaccinia virus isolate VK01, complete genome
184	Vaccinia_07	MK314710.1	GCA_005280475.1_ASM528047v1_genomic.fna	ASM528047v1	OPXV-PG-05	Lab_strain_44.1 rMVA	todo	todo	Mendez-Rios_unpublished		Vaccinia virus strain 44.1 rMVA, complete genome
185	Vaccinia_08	MK314711.1	GCA_005280495.1_ASM528049v1_genomic.fna	ASM528049v1	OPXV-PG-05	Lab_strain_44_47.1 rMVA	todo	todo	Mendez-Rios_unpublished		Vaccinia virus strain 44/47.1 rMVA, complete genome
186	Vaccinia_09	MK314712.1	GCA_005280515.1_ASM528051v1_genomic.fna	ASM528051v1	OPXV-PG-05	Lab_strain_47.1 rMVA	todo	todo	Mendez-Rios_unpublished		Vaccinia virus strain 47.1 rMVA, complete genome
187	Vaccinia_10	MK314713.1	GCA_005280535.1_ASM528053v1_genomic.fna	ASM528053v1	OPXV-PG-05	Lab_strain_51.2 rMVA	todo	todo	Mendez-Rios_unpublished		Vaccinia virus strain 51.2 rMVA, complete genome
188	Vaccinia_11	MT227314.1	GCA_013267875.1_ASM1326787v1_genomic.fna	ASM1326787v1	OPXV-PG-05	Human	todo	todo	Martin_eta_al_2020		Vaccinia virus strain Acambis/2019, complete genome
189	Vaccinia_12	MT648498.1	GCA_014131225.1_ASM1413122v1_genomic.fna	ASM1413122v1	OPXV-PG-05	Lab_strain	todo	todo	Marcacci_2020		Vaccinia virus strain Ducapox vaccine, partial genome
190	Vaccinia_13	JX489135.1	GCA_003703355.1_ASM370335v1_genomic.fna	ASM370335v1	OPXV-PG-05	Lab_strain_TianTan	todo	todo	Zhang_2013_PlosOne		Vaccinia virus strain Tiantan clone TT8, complete genome
191	Vaccinia_14	MN974381.1	GCA_010978125.1_ASM1097812v1_genomic.fna	ASM1097812v1	OPXV-PG-05	Lab_strain_TNX-1200	todo	todo	Noyce_Lederman_Evans_2020_unpublished		Vaccinia virus strain TNX-1200, complete genome
192	Vaccinia_15	MN974380.1	GCA_010978085.1_ASM1097808v1_genomic.fna	ASM1097808v1	OPXV-PG-05	Lab_strain_VACV_li	todo	todo	Noyce_Evans_2020_unpublished		Vaccinia virus strain VACV_li, complete genome
193	Vaccinia_16	KF866253.1	GCA_006465525.1_ASM646552v1_genomic.fna	ASM646552v1	OPXV-PG-05	Lab_strain_Lister	Poland	1988	Mavian_2014		Vaccinia virus WAU86/88-1, complete genome
194	Vaccinia_17	LT966077.1	GCA_900236015.1_Vaccinia_virus_strain_WR_genomic.fna	Vaccinia_TODO	OPXV-PG-05	Lab_strain_ATCC VR-2035	todo	todo	todo		Vaccinia virus WR strain WR - ATCC VR-2035 genome assembly, complete genome: monopartite
195	Vaccinia_18	AY243312.1	GCA_000860085.1_ViralProj15241_genomic.fna	ViralProj15241	OPXV-PG-05	Lab_strain	todo	todo	Baroudy_1982		Vaccinia virus WR, complete genome
196	Variola_01	X69198.1	GCA_000859885.1_ViralProj15197_genomic.fna	ViralProj15197	OPXV-PG-08	Human	todo	todo	Shchelkunov_multiple_papers		Variola virus DNA complete genome
197	Variola_02	LT706529.1	GCA_900155315.1_VARV_V1588_genomic.fna	VARV_V1588	OPXV-PG-08	Human	todo	todo	Antwerpen_2016_unpublished		Variola virus isolate VARV_V1588 genome assembly, chromosome: I
198	Variola_03	LT706528.1	GCA_900155325.1_VARV_V563_genomic.fna	VARV_V563	OPXV-PG-08	Human	todo	todo	Antwerpen_2016_unpublished		Variola virus isolate VARV_V563 genome assembly, chromosome: I
199	Variola_major_01	L22579.1	GCA_006465665.1_ASM646566v1_genomic.fna	ASM646566v1	OPXV-PG-08	Human	Bangladesh	1975	Massung_1993		Variola major virus (strain Bangladesh-1975) complete genome
200	Variola_minor_01	Y16780.1	GCA_006465605.1_ASM646560v1_genomic.fna	ASM646560v1	OPXV-PG-08	Human	Brazil	1966	Shchelkunov_2000-Alastrim		variola minor virus complete genome
201	Volepox_01	KU749311.1	GCA_001744115.1_ViralProj344208_genomic.fna	ViralProj344208	OPXV-PG-10	Vole	USA	1985	Smithson_2017	PMID: 27613417	Volepox virus strain CA, complete genome
202	Yokapox_01	HQ849551.1	GCA_000892975.1_ViralProj72715_genomic.fna	ViralProj72715	NON-OPXV-OUTGROUP	Aedes simpsoni (Mosquito)	Central African Republic	1972	Zhao_2011_Jvirol	PMID: 21813608	Yoka poxvirus strain DakArB 4268, complete genome.
