## Supplementary material for "Development of an extraction-free LAMP method for the generic detection of Orthopoxvirus and for the specific detection of Mpox virus": S2 Table MPOX_LAMP_Primers.xlsx

### Sheet: Sheet1
Name	Sequence	Target gene in NC_063383	Target gene in NC_003310	Using NC_063383DNA Reaction speed (Tt)
LAMP1_set1_F3	GCTGCACCATACATCGTT	OPG129	A4L	16 min
LAMP1_set1_B3	TGAACAGCACTACCCATC
LAMP1_set1_FIP	TTGCCATCGAATGCCATAGAATAAACTATGAAGATGATAACAACATCCG
LAMP1_set1_BIP	GAGTGGTGTTCGCTCCTCCTAACATTAGTTCCCAATGGATCA
LAMP1_set1_LF	CTTGGAATTGATAGAAATCGGACTG
LAMP1_set1_LB	ATGGAAGATGTTCTGGAGTTACAC
LAMP1_set2_F3	CAAGGATATTTATTCTATGGCATTC	OPG129	A4L	8.5 min
LAMP1_set2_B3	CCAAACATATTCTTATTCTGACGT
LAMP1_set2_FIP	TCCAGAACATCTTCCATAGCCTAGATGGCAATAGTGGAAGAGTG
LAMP1_set2_BIP	TACACACATTGATCCATTGGGAACCATCATTGCTCCATTAACGATA
LAMP1_set2_LF	TGTTAGGAGGAGCGAACAC
LAMP1_set2_LB	TAATGTGATGGGTAGTGCTGT
LAMP1_set3_F3	GAATTGATGCAATGGAGCT	OPG005	N1R	10 min
LAMP1_set3_B3	GCAGCATAAGTAGTATGTCG
LAMP1_set3_FIP	TCTCCACGCAATTGTCGATATTGGTAGCGAGTTGAAGGAGTT
LAMP1_set3_BIP	ACTCCATGAAAACCGCCAAAGAAGACTCTTCCAGTGACA
LAMP1_set3_LF	CCACGGAAGTGAATCCGAG
LAMP1_set3_LB	TGGACTTTGTACTCAATCAGCT
LAMP1_set4_F3	CGCTACATCTGATGTCGATAG	OPG001	J3R	18 min
LAMP1_set4_B3	TTTGGATTCACCAAATGCC
LAMP1_set4_FIP	GTAAGGACTCTCCCGCGATCATCTCACAGTCTTTGATCATAGC
LAMP1_set4_BIP	CTGGTGACACGCTGGACAATAAAGATTTCATCCATCTCCGAAT
LAMP1_set4_LF	ACGCGTGAAGAAGCTCTG
LAMP1_set4_LB	AGTATTCACAGTGTTTCCATCAGAG
LAMP1_set5_F3	AGAATCCTGAAGTTGCTACA	OPG002	J2L/J2R	NA
LAMP1_set5_B3	AAATGCGAACCCGTAACC
LAMP1_set5_FIP	ACGTCGGAACTAACTATTACCATGATATTAAGGACAGAGAAGTATTCTGC
LAMP1_set5_BIP	ATTCGCTGAGACCGGTAGTGATCGATGTGGAAATTAACCTG
LAMP1_set5_LF	TTGTGATCCCGTCTTTCGT
LAMP1_set5_LB	GTCGTCCGAGTACACGATG
LAMP1_set6_F3	TTCCTCATTCACGACACC	OPG005	N1R	16.5/NA
LAMP1_set6_B3	CCACAGGATGTATTCAGTCA
LAMP1_set6_FIP	CGAAGGTTAACCTGATGGTAGACCTAAAAATGGAAATTAAAGCCCTC
LAMP1_set6_BIP	GCCTTTCCTTGTGCCCAGTTTGTCTGACGTCAGTCACG
LAMP1_set6_LF	TGTAGCCGTCTGTGCTTAAT
LAMP1_set6_LB	CTGTCATTGCCACGCTACTA
LAMP1_set7_F3	TCTCTAGTTCTCTAATACGCG	OPG152	A27L	18 min
LAMP1_set7_B3	AGAATCAGTACTCTAGAATCAGAA
LAMP1_set7_FIP	CGAATCTAGACTCGATGAATGCACACGCAGTGCATCAACTTC
LAMP1_set7_BIP	CTAACGTGACGTCGTTCTTCCGCTAAATATCAACAAGATAGGGAC
LAMP1_set7_LF	CGCAATCAAGAAGACACACAA
LAMP1_set7_LB	CAAGTTCTCTGTGTACTACAGAAAG
LAMP1_set8_F3	TCACAATCTTTATGATTCATGGT	OPG002	J2L/J2R	20 min
LAMP1_set8_B3	TCTGTTCTCCGTGTGGTC
LAMP1_set8_FIP	CGACACATCGTGTACTCGGACTTCCGACGTTGAGATGGA
LAMP1_set8_BIP	AGTTAAATGTATTGCTGGTTACGGGCGGAACATATTCTCACACCG
LAMP1_set8_LF	ACTACCGGTCTCAGCGAA
LAMP1_set8_LB	TCGCATTTATCTGTGGAAGAGA
LAMP1_set9_F3	GAAGACAATAATATCCTGGAGAG	OPG002	J2L/J2R	25min
LAMP1_set9_B3	TGTCTATCGTGTCCTCCG
LAMP1_set9_FIP	AAGTTGTAACGGAAGATGTGATAGTCATTCACAGATTCTATTGTGAGT
LAMP1_set9_BIP	TGAGATGTAAAGGTATCCGAACCACAGATTATGTGATAGCAAGACT
LAMP1_set9_LF	GGTAGAGACGCGATCGTGTA
LAMP1_set9_LB	CACGGCGTACATTGTGTATT
LAMP1_set10_F3	CTCGTATATATTGTTTCTCTCATGT	OPG002	J2L/J2R	15min/NA
LAMP1_set10_B3	ATGTAAAGGTATCCGAACCA
LAMP1_set10_FIP	GGCTTCTGTATTCGTTGTCTTTACAATAATAAACGGAAGAGATTTAGCAC
LAMP1_set10_BIP	TCTATGTTGTCTATCGTGTCCTCCCACGGCGTACATTGTGTA
LAMP1_set10_LF	CCATTGGATGGTGCATGTG
LAMP1_set10_LB	GCTTCCAGATTATGTGATAGCAAG
LAMP1_set11_F3	TCCATCATCCACATGTATCG	OPG190	B6R	11 min
LAMP1_set11_B3	CCATAATTGTCAACGCCAT
LAMP1_set11_FIP	TCCACTGGATCAAATTCTTCGTTACGGTAAATGGAATCCCAT
LAMP1_set11_BIP	GGTCCCGACGATGAGACAGAGCTTCTAACGATTCTATTTCTTGTT
LAMP1_set11_LF	ATCGTACACATGTTGGGAGT
LAMP1_set11_LB	TCTGAGCAAACTCTCGAAAGA
LAMP1_set12_F3	GGTGAATCTAAATCGTATTGTGAAT	Missing	D14L	NA
LAMP1_set12_B3	ACATGACACCAGAGTTACC
LAMP1_set12_FIP	GTGATTGGCATTTAACAGATTCGCAGGATCTACTGGATCTATGGTAT
LAMP1_set12_BIP	CAACGGAAGACATAACGGATACGTCAACGAATATCCACTATTGCA
LAMP1_set12_LF	AATAGGTGCCTCAGGATTCC
LAMP1_set12_LB	ATCGATGGGAGCATTGTAACTT
LAMP1_set13_F3	CATTAATGAAGAGATGTTAACGG	OPG071	F8L	18min/NA
LAMP1_set13_B3	CCTGTTAATAACTCTAGACGATT
LAMP1_set13_FIP	TAATCCATTTCCATTAGCGACTGTAACAGGAAATACAAGAAGCC
LAMP1_set13_BIP	AGCTAAACAATTGTTGGAACTAACGCTCAGATCAAAGTTATGTCCG
LAMP1_set13_LF	TCCTCAAACATCCTCTATCGAC
LAMP1_set13_LB	TTCGACTACGTCGTTACCTTT
LAMP1_set14_F3	TCAACTGAAAAGGCCATC	OPG071	F8L	12 min/Background
LAMP1_set14_B3	CATACCGTTGGATAACTCT
LAMP1_set14_FIP	CACTATTTCTAAATCCCATCAGACCTATGATTCCATGCAATATACGT
LAMP1_set14_BIP	TACTCATACGCTTCGGCTAAGGCTCCATTTAGTACCGATTC
LAMP1_set14_LF	ACTGAGTTGGCTACTATCTTGT
LAMP1_set14_LB	AGTTGCACATCCATAGGACG
