## Supplementary material for "Development of an extraction-free LAMP method for the generic detection of Orthopoxvirus and for the specific detection of Mpox virus": S3 Table Mirimus_qPCR_Reagent.xlsx

### Sheet: Primers-probes
S3 Table. List of MPOX qPCR reagents and equipment.
Reagent	Sequences (5' to 3')	Detected Channel	Conc. per reaction(nM)
4X Luna
MPXV Forward Primer (20 mM)	5’-GGA AAA TGT AAA GAC AAC GAA TAC AG-3’		500
MPXV Reverse Primer (20 mM)	5’-GCT ATC ACA TAA TCT GGA AGC GTA-3’		500
MPXV Probe (10 mM)	5’-HEX-AAG CCG TAA TCT A<BHQ-1dT>GT TGT CTA TCG TGT CC-Spacer C6-3’	HEX	250
NVO Forward Primer (20 mM)	5’-TCA ACT GAA AAG GCC ATC TAT GA-3’		500
NVO Reverse Primer (20 mM)	5’-GAG TAT AGA GCA CTA TTT CTA AAT CCC A-3’		500
NVO Probe (10 mM)	5’-FAM-CCA TGC AAT A <T–BHQ1> A CGT ACA AGA TAG TAG CCA AC-Phos-3’	FAM	250
RP Forward Primer (20uM)	5’-AGA TTT GGA CCT GCG AGC G-3’		150
RP Reverse Primer (20uM)	5’-GAG CGG CTG TCT CCA CAA GT-3’		150
RP Probe (10uM)	5’-ATTO 647-TTC TGA CCT <TAO> GAA GGC TCT GCG CG-IBRG-3’	Cy5	200
H2O
Extracted DNA
Description	Manufacturer	Catalog Number
Reagents/Materials
MPXV Forward Primer	IDT	Custom Order
MPXV Reverse Primer	IDT	Custom Order
MPXV Probe (HEX)	IDT	Custom Order
NVOPV Forward Primer	IDT	Custom Order
NVOPV Reverse Primer	IDT	Custom Order
NVOPV Probe (FAM)	IDT	Custom Order
RP Forward Primer	IDT	10006836
RP Reverse Primer	IDT	10006837
RP Probe (CY5)	IDT	10007062
MPXV DNA positive control	ATCC	VR-3270SDTM
MagMAX™ Viral/Pathogen II Nucleic Acid Isolation Kit	ThermoFisher	A48383
Luna Probe One Step RT-PCR 4X mix with UDG	New England Biolabs	M3019B
Tris-EDTA	ThermoFisher	J75793-AP
Equipment
King Fisher Flex (w/ 96 Deep-Well Head)	ThermoFisher	5400630
Applied Biosystems QuantStudio 7 Pro Real-Time PCR Instrument	ThermoFisher	A43183

### Sheet: Equipment
Description	Manufacturer	Catalog Number
Reagents/Materials
MPXV Forward Primer	IDT	Custom Order
MPXV Reverse Primer	IDT	Custom Order
MPXV Probe (HEX)	IDT	Custom Order
NVOPV Forward Primer	IDT	Custom Order
NVOPV Reverse Primer	IDT	Custom Order
NVOPV Probe (FAM)	IDT	Custom Order
RP Forward Primer	IDT	10006836
RP Reverse Primer	IDT	10006837
RP Probe (CY5)	IDT	10007062
MPXV DNA positive control	ATCC	VR-3270SDTM
MagMAX™ Viral/Pathogen II Nucleic Acid Isolation Kit	ThermoFisher	A48383
Luna Probe One Step RT-PCR 4X mix with UDG	New England Biolabs	M3019B
Tris-EDTA	ThermoFisher	J75793-AP
Equipment
King Fisher Flex (w/ 96 Deep-Well Head)	ThermoFisher	5400630
Applied Biosystems QuantStudio 7 Pro Real-Time PCR Instrument	ThermoFisher	A43183
